# Asymmetry in the peak in Covid-19 daily cases and the pandemic R-parameter

**DOI:** 10.1101/2023.07.23.23292960

**Authors:** Sayali Bhatkar, Mingyang Ma, Mary Zsolway, Ayush Tarafder, Sebastian Doniach, Gyan Bhanot

## Abstract

Within the context of the standard SIR model of pandemics, we show that the asymmetry in the peak in recorded daily cases during a pandemic can be used to infer the pandemic R-parameter. Using only daily data for symptomatic, confirmed cases, we derive a universal scaling curve that yields: (i) r_eff_, the pandemic R-parameter; (ii) L_eff,_ the effective latency, the average number of days an infected individual is able to infect others and (iii) α, the probability of infection per contact between infected and susceptible individuals. We validate our method using an example and then apply it to estimate these parameters for the first phase of the SARS-Cov-2/Covid-19 pandemic for several countries where there was a well separated peak in identified infected daily cases. The extension of the SIR model developed in this paper differentiates itself from earlier studies in that it provides a simple method to make an a-posteriori estimate of several useful epidemiological parameters, using only data on confirmed, identified cases. Our results are general and can be applied to any pandemic.
