## Supplementary tables and figures for "Asymmetry in the peak in Covid-19 daily cases and the pandemic R-parameter": Supplementary Table 3 .xlsx

### Sheet: Sheet2
Country	WR_av (days)	WL_av (days)	WR/WL	r_fit from WR/WL	L_fit (days)	alpha	f_tot (infected fraction)	Population in 2020	Land Area (Km²)	Population Density (P/Km²)	Average temperature during the first wave (deg C)	Median age of the population
Australia	8.84	6.49	1.3621	2.74+/- 0.41	5.14 +/- 0.88	0.53 +/- 0.12	0.919	25499884	7682300	3	20.5308	38
Austria	7.96	4.7	1.69362	4.59 +/- 0.47	6.83 +/- 0.52	0.67 +/- 0.09	0.989	9006398	82409	109	8.2	43
Belgium	17.37	15.63	1.11132	1.48 +/- 0.23	3.91 +/- 1.67	0.38 +/- 0.17	0.57	11589623	30280	383	10.07	42
Egypt	30.29	23.71	1.27752	2.26 +/- 0.21	14.22 +/- 1.81	0.16 +/- 0.03	0.855	102334404	995450	103	23.8125	25
France	17.96	11.7	1.53504	3.62 +/- 0.48	13.14 +/- 1.59	0.28 +/- 0.05	0.97	65273511	547557	119	10.9	42
Germany	17.35	12.31	1.40942	2.93 +/- 0.43	10.72 +/- 1.70	0.27 +/- 0.06	0.936	83783942	348560	240	10.25	46
Ireland	14.68	11.32	1.29682	2.35 +/- 0.15	7.23 +/- 0.60	0.33 +/- 0.03	0.871	4937786	68890	72	8.66667	38
Israel	19.05	8.95	2.12849	7.05 +/- 0.09	19.99 +/- 0.15	0.35 +/- 0.01	0.999	8655535	21640	400	16.5	30
Italy	28.95	12.38	2.33845	8.32 +/- 0.22	32.19 +/- 0.42	0.26 +/- 0.01	1	60461826	294140	206	12.1875	47
Japan	15.21	9.79	1.55363	3.78 +/- 0.76	11.51 +/- 2.03	0.33 +/- 0.09	0.975	126476461	364555	347	16.1929	48
Netherlands	18.53	17.81	1.04043	1.16 +/- 0.09	1.58 +/- 0.83	0.73 +/- 0.39	0.265	17134872	33720	508	7.6	43
New Zealand	9.25	6.42	1.44081	3.14 +/- 0.30	6.07 +/- 0.58	0.52 +/- 0.07	0.949	4822233	263310	18	14.64	38
Portugal	25.54	13.8	1.85072	5.42 +/- 0.38	23.89+/- 1.13	0.23 +/- 0.02	0.995	10196709	91590	111	14.725	46
Qatar	31.52	22.15	1.42302	3.00 +/- 0.05	19.84 +/- 0.37	0.15 +/- 0.00	0.94	2881053	11610	248	24.44	32
Republic of Korea	7.41	5.59	1.32558	2.54 +/- 0.40	3.99 +/- 0.77	0.64 +/- 0.16	0.898	51269185	97230	527	3.05	44
South Africa	21.64	21.69	0.997695	1.05 +/- 0.03	1.00 +/- 0.33	1.00 +/- 0.35	0.089	59308690	1213090	49	13.5767	28
Spain	15.6	8.73	1.78694	5.05 +/- 0.18	14.07 +/- 0.35	0.36 +/- 0.02	0.993	46754778	498800	94	14.725	45
Switzerland	15.01	10.66	1.40807	2.97 +/- 0.46	9.39 +/- 1.54	0.32 +/- 0.07	0.938	8654622	39516	219	7.05	43
Thailand	11.99	8.67	1.38293	2.82 +/- 0.25	7.14 +/- 0.70	0.39 +/- 0.05	0.926	69799978	510890	137	28.8625	40
Turkey	18.31	13.02	1.4063	2.91 +/- 0.07	11.22 +/- 0.31	0.26 +/- 0.01	0.934	84339067	769630	110	11.5458	32
UK	33.43	20.9	1.59952	3.98 +/- 0.27	26.17 +/- 1.51	0.15 +/- 0.01	0.98	67886011	241930	281	10.7375	40
